# Integrative Metabolomic and Proteomic Signatures Define Clinical Outcomes in Severe COVID-19

**DOI:** 10.1101/2021.07.19.21260776

**Authors:** Mustafa Buyukozkan, Sergio Alvarez-Mulett, Alexandra C. Racanelli, Frank Schmidt, Richa Batra, Katherine L. Hoffman, Hina Sarwath, Rudolf Engelke, Luis Gomez-Escobar, Will Simmons, Elisa Benedetti, Kelsey Chetnik, Guoan Zhang, Edward Schenck, Karsten Suhre, Justin J. Choi, Zhen Zhao, Sabrina Racine-Brzostek, He S. Yang, Mary E. Choi, Augustine M.K. Choi, Soo Jung Cho, Jan Krumsiek

## Abstract

The novel coronavirus disease-19 (COVID-19) pandemic caused by SARS-CoV-2 has ravaged global healthcare with previously unseen levels of morbidity and mortality. To date, methods to predict the clinical course, which ranges from the asymptomatic carrier to the critically ill patient in devastating multi-system organ failure, have yet to be identified. In this study, we performed large-scale integrative multi-omics analyses of serum obtained from COVID-19 patients with the goal of uncovering novel pathogenic complexities of this disease and identifying molecular signatures that predict clinical outcomes. We assembled a novel network of protein-metabolite interactions in COVID-19 patients through targeted metabolomic and proteomic profiling of serum samples in 330 COVID-19 patients compared to 97 non-COVID, hospitalized controls. Our network identified distinct protein-metabolite cross talk related to immune modulation, energy and nucleotide metabolism, vascular homeostasis, and collagen catabolism. Additionally, our data linked multiple proteins and metabolites to clinical indices associated with long-term mortality and morbidity, such as acute kidney injury. Finally, we developed a novel composite outcome measure for COVID-19 disease severity and created a clinical prediction model based on the metabolomics data. The model predicts severe disease with a concordance index of around 0.69, and furthermore shows high predictive power of 0.83-0.93 in two previously published, independent datasets.
