## Supplementary Table 3: Intubation-at-blood-draw Stats for "Integrative Metabolomic and Proteomic Signatures Define Clinical Outcomes in Severe COVID-19"

### Sheet: metabolites
Metabolite	log2 FC	higher in intubated	beta	p.value	FDR		FC = fold change
L-Tryptophan	-0.548794	No	-0.544198	2.66062e-15	3.32578e-13
Guanidoacetic acid	-0.584029	No	-0.618563	4.51862e-12	2.39813e-10
Kynurenic acid	0.901949	Yes	0.788683	5.75552e-12	2.39813e-10
Uridine	-0.426766	No	-0.386657	2.33062e-09	7.28318e-08
Threonic acid	0.416274	Yes	0.39776	3.64792e-08	9.11979e-07
S-Adenosylhomocysteine	0.417376	Yes	0.478221	8.47037e-08	1.76466e-06
D-2-Hydroxyglutaric acid	-0.38942	No	-0.398946	1.15711e-07	2.06626e-06
Gluconic acid	0.62506	Yes	0.476901	3.19735e-07	4.99586e-06
4-Pyridoxic acid	0.55974	Yes	0.750339	3.65852e-07	5.08128e-06
Methionine sulfoxide	0.361999	Yes	0.350611	4.98268e-07	6.22835e-06
N6,N6,N6-Trimethyl-L-lysine	0.346889	Yes	0.352871	8.82354e-07	1.00268e-05
S-Adenosylmethionine	0.500481	Yes	0.516717	1.03063e-06	1.07358e-05
Hexanoylcarnitine	0.434616	Yes	0.393575	1.23193e-06	1.18455e-05
4-Acetamidobutanoic acid	0.466268	Yes	0.53334	1.85738e-06	1.65838e-05
Galactonic acid	0.970394	Yes	0.839051	6.08979e-06	5.07483e-05
L-Valine	-0.155896	No	-0.22275	8.92113e-06	6.96964e-05
N-Acetylglutamine	0.459414	Yes	0.574143	1.04438e-05	7.49468e-05
Hydrocinnamic acid	-0.402561	No	-0.330874	1.07923e-05	7.49468e-05
Xanthine	-0.602393	No	-0.774963	1.45365e-05	9.56349e-05
Butyrylcarnitine	0.32077	Yes	0.337542	6.58587e-05	0.000411617
Citric acid	-0.553674	No	-0.544449	9.39874e-05	0.000559449
Ornithine	-0.191161	No	-0.206039	0.000140636	0.000799068
Glucosamine	0.451488	Yes	0.413239	0.000162573	0.000883551
L-Serine	-0.206112	No	-0.226663	0.000176356	0.00091852
Creatinine	0.154224	Yes	0.16781	0.000209734	0.00104867
Adenine	0.251208	Yes	0.268749	0.000236596	0.00112606
D-Glucuronic acid	0.388796	Yes	0.521238	0.000243229	0.00112606
Taurine	-0.27683	No	-0.305667	0.000257879	0.00115124
Phenylacetylglycine	0.31529	Yes	0.376789	0.000287591	0.00123962
N-Acetylputrescine	0.315517	Yes	0.322767	0.000363362	0.00151401
Uric acid	-0.196812	No	-0.141242	0.000593793	0.00239433
Malic acid	-0.240556	No	-0.262774	0.000647465	0.00242309
L-Leucine	-0.143064	No	-0.193779	0.000649767	0.00242309
Hippuric acid	0.37496	Yes	0.818018	0.00065908	0.00242309
N6-Acetyl-L-lysine	0.365056	Yes	0.358659	0.000708778	0.00253135
4-Hydroxyproline	0.236945	Yes	0.278863	0.000758397	0.00263332
Nicotinamide riboside	0.2816	Yes	0.235918	0.000898672	0.00303605
Fumaric acid	-0.2175	No	-0.236522	0.00115966	0.00381467
N-Formyl-L-methionine	0.283509	Yes	0.335194	0.00127781	0.00409554
L-Isoleucine	-0.167089	No	-0.213549	0.00151137	0.00472304
Glycine	-0.21687	No	-0.217016	0.0015702	0.00478718
Indoxyl sulfate	0.315459	Yes	0.685442	0.00186675	0.00555581
L-Kynurenine	0.239459	Yes	0.206653	0.00199336	0.00579466
L-Lysine	-0.150559	No	-0.170948	0.00273279	0.00776362
Niacinamide	-0.166315	No	-0.26718	0.00284919	0.00791443
Acetylcholine	-0.327206	No	-0.298525	0.00312748	0.00849858
D-Glucose	0.214554	Yes	0.170406	0.00403009	0.0107183
L-Threonine	-0.140419	No	-0.160636	0.00528471	0.0137623
Urocanic acid	-0.329827	No	-0.326397	0.00596529	0.0152176
L-Asparagine	-0.139123	No	-0.153248	0.0068772	0.017193
3-Methylhistidine	-0.751824	No	-0.501576	0.00727809	0.0178384
L-Phenylalanine	-0.0296701	No	-0.146485	0.00903131	0.0215961
Choline	0.166083	Yes	0.178708	0.00932286	0.0215961
7-Methylguanosine	0.2195	Yes	0.205667	0.00932951	0.0215961
D-Ribose	0.288927	Yes	0.274903	0.0124161	0.0282185
Pyroglutamic acid	-0.152864	No	-0.170108	0.0127816	0.0285303
L-Lactic acid	-0.10601	No	-0.138801	0.0136169	0.0298617
N-Acetyl-D-glucosamine	0.129443	Yes	0.119386	0.0152448	0.0328551
N-Acetyl-L-aspartic acid	-0.311788	No	-0.362379	0.0159648	0.0338237
2-Hydroxyvaleric acid	-0.0494837	No	-0.231577	0.0174335	0.0363198
Asymmetric dimethylarginine	0.0818769	Yes	0.113777	0.0308041	0.0622843
1-Methyladenosine	0.141911	Yes	0.175254	0.030893	0.0622843
L-Proline	-0.124404	No	-0.0916735	0.0337564	0.0669769
Propionylcarnitine	0.204275	Yes	0.159463	0.0355349	0.0694042
Thymine	0.12037	Yes	0.101918	0.0506877	0.0974763
Hypoxanthine	-0.358839	No	-0.420579	0.0543276	0.10164
L-Carnitine	0.0752079	Yes	0.0762397	0.0544789	0.10164
Isovalerylcarnitine	0.178612	Yes	0.143051	0.0593901	0.109173
3-Hydroxybutyric acid	-0.0210232	No	-0.14951	0.0663824	0.120258
N-Acetylornithine	-0.511018	No	-0.185966	0.0695721	0.124236
N-Acetyl-L-alanine	0.0759985	Yes	0.0998405	0.0826354	0.145485
Aminoadipic acid	0.192984	Yes	0.153205	0.0876711	0.152207
3-Hydroxymethylglutaric acid	0.085374	Yes	0.134948	0.102922	0.176237
Allantoin	-0.166967	No	-0.130981	0.110113	0.186002
L-Arginine	-0.0777228	No	-0.0869416	0.112295	0.187158
Indolelactic acid	0.166725	Yes	0.112894	0.122458	0.201411
Myoinositol	0.214438	Yes	0.136145	0.132219	0.214641
L-Methionine	-0.0436014	No	-0.0891997	0.146386	0.232845
1-Methylnicotinamide	-0.0582167	No	-0.0784861	0.147158	0.232845
2-Hydroxycaproic acid	-0.052937	No	-0.0697024	0.152657	0.238527
Creatine	0.113218	Yes	0.0990351	0.167254	0.256072
Argininosuccinic acid	-0.140908	No	-0.139853	0.167983	0.256072
3-hydroxyhexadecanoic acid	-0.17713	No	-0.198631	0.18053	0.268875
5'-Methylthioadenosine	0.0819017	Yes	0.129597	0.180684	0.268875
Adenosine	-0.180792	No	-0.244534	0.185596	0.272935
Hypotaurine	-0.0252222	No	-0.132817	0.204193	0.296793
L-Aspartic acid	-0.025553	No	-0.0725364	0.250278	0.359595
L-Histidine	-0.0354617	No	-0.0689755	0.277723	0.394493
Cytosine	0.0808362	Yes	0.116347	0.29414	0.413118
Glycerophosphocholine	-0.0470583	No	-0.127204	0.310973	0.431907
L-Glutamine	-0.107054	No	-0.0707716	0.322825	0.443441
Phenyllactic acid	0.0978795	Yes	0.0655855	0.351427	0.477482
L-Alanine	-0.0458032	No	-0.042683	0.362608	0.487376
N-Acetylasparagine	0.0550313	Yes	0.0837927	0.43515	0.578656
Glycerol 3-phosphate	0.165804	Yes	0.11192	0.452981	0.596027
Caprylic acid	0.102924	Yes	0.10362	0.476019	0.619816
2-Ketobutyric acid	0.0692911	Yes	0.0601827	0.486341	0.626728
N-Acetylaspartylglutamic acid	-0.0455446	No	-0.0952097	0.541504	0.690694
L-Cysteine	-0.0408786	No	-0.0393367	0.57399	0.717746
Uracil	-0.00435153	No	-0.0291241	0.574197	0.717746
Deoxyribose 5-phosphate	0.0789127	Yes	0.0449206	0.634026	0.78368
Oxoglutaric acid	0.078997	Yes	0.0520018	0.639483	0.78368
Succinic acid	-0.0273025	No	-0.0278564	0.695486	0.844036
Arachidonic acid	0.119396	Yes	0.0949877	0.706534	0.847211
Betaine	-0.0419558	No	-0.0163573	0.711658	0.847211
Orotic acid	0.0897102	Yes	0.0277797	0.730933	0.861949
Gluconolactone	0.0109314	Yes	0.0224004	0.753456	0.880206
3-Indolepropionic acid	-0.664286	No	-0.0617876	0.779654	0.902377
L-Cystine	0.0267282	Yes	0.0194937	0.789963	0.905558
N-Acetyl-L-methionine	-0.0485486	No	-0.044342	0.796891	0.905558
Pantothenic acid	0.0391472	Yes	0.0230092	0.816672	0.919676
L-Glutamic acid	-0.0100212	No	-0.0157473	0.832025	0.928599
Pyruvic acid	-0.0330812	No	-0.0142129	0.887821	0.972415
cis-Aconitic acid	0.038301	Yes	0.0118479	0.891174	0.972415
Oxalacetic acid	0.0197782	Yes	0.0105336	0.91611	0.972415
Palmitic acid	-0.0086448	No	-0.0161495	0.917861	0.972415
Ureidosuccinic acid	0.0520937	Yes	0.0101031	0.91869	0.972415
L-Acetylcarnitine	0.0324743	Yes	0.00580596	0.934484	0.972415
Ascorbic acid	0.00382382	Yes	0.0154676	0.942209	0.972415
L-Cystathionine	0.274376	Yes	0.0102225	0.946325	0.972415
D-Fructose	0.0736334	Yes	0.00652455	0.948969	0.972415
L-Glyceric acid	-0.0290878	No	-0.00370335	0.954221	0.972415
L-Tyrosine	-0.00203972	No	-0.00279487	0.956856	0.972415
N-Acetylglutamic acid	0.0300601	Yes	0.00194184	0.982234	0.987771
Citrulline	0.0602528	Yes	0.00104236	0.987771	0.987771

### Sheet: proteins
Protein	log2 FC	higher in intubated	beta	p.value	FDR		FC = fold change
MB	1.12135	Yes	1.89536	3.37776e-11	8.98485e-09
VEGFD	-0.622233	No	-0.490974	2.16695e-06	0.000288205
IL-17D	-0.332125	No	-0.338773	3.72939e-06	0.000330672
GDF-15	0.844803	Yes	0.880129	1.3635e-05	0.00090673
t-PA	0.989847	Yes	0.842981	2.55603e-05	0.00135981
MCP-1	0.784231	Yes	0.741921	3.19209e-05	0.00141516
OPN	0.963197	Yes	0.830761	4.02e-05	0.0015276
MARCO	-0.437893	No	-0.341295	5.70686e-05	0.00189753
CCL28	-0.264787	No	-0.274852	0.000136706	0.00404043
CCL19	0.860558	Yes	0.823905	0.000286464	0.00761993
GP6	-0.354686	No	-0.43476	0.000962412	0.0197757
REN	0.687315	Yes	0.798835	0.00100438	0.0197757
IL-18BP	0.331971	Yes	0.375043	0.00100833	0.0197757
TNFRSF13B	0.41686	Yes	0.365886	0.00104083	0.0197757
LDL receptor	0.523572	Yes	0.497718	0.00136733	0.0228217
CD84	-0.234869	No	-0.251007	0.00137273	0.0228217
IL8	0.778003	Yes	0.730432	0.00158849	0.0248552
Beta-NGF	-0.142442	No	-0.141487	0.00230133	0.0336026
vWF	0.392046	Yes	0.394372	0.00241333	0.0336026
MMP-3	-0.704614	No	-0.652579	0.00252651	0.0336026
PARP-1	0.574809	Yes	0.562136	0.00284821	0.0360773
TRANCE	-0.406145	No	-0.394216	0.00354295	0.0413987
IL6	1.17198	Yes	1.03022	0.00363151	0.0413987
AXIN1	-0.16248	No	-0.367461	0.00419419	0.0413987
DNER	-0.0930473	No	-0.197022	0.00423701	0.0413987
ST1A1	-0.272708	No	-0.492049	0.00440501	0.0413987
CCL3	0.345238	Yes	0.486841	0.00444612	0.0413987
IL-1ra	0.794922	Yes	0.707867	0.0044966	0.0413987
TNFRSF9	0.0273939	Yes	0.404693	0.0045134	0.0413987
OPG	0.426264	Yes	0.287245	0.00497802	0.0441384
LIF	0.467379	Yes	0.407009	0.00518049	0.0444519
SOD2	-0.166927	No	-0.165278	0.00539859	0.0448758
BOC	-0.411617	No	-0.173158	0.00606063	0.0488523
IL-17C	0.569589	Yes	0.454771	0.0065641	0.0502274
ADM	0.492745	Yes	0.483141	0.0066623	0.0502274
TNFRSF10A	0.308012	Yes	0.305115	0.00679769	0.0502274
PCSK9	0.352406	Yes	0.382187	0.00731265	0.0514814
TRAIL-R2	0.453833	Yes	0.412665	0.00735449	0.0514814
CCL15	0.343103	Yes	0.421826	0.00781513	0.0523133
PAI	0.522579	Yes	0.391417	0.00786666	0.0523133
ITGB1BP2	-0.205166	No	-0.255458	0.0107729	0.0682472
TR-AP	0.42595	Yes	0.344888	0.0109514	0.0682472
MCP-3	1.66945	Yes	0.659161	0.0110324	0.0682472
MEPE	0.426646	Yes	0.388972	0.0117038	0.0707547
GRN	0.371798	Yes	0.329775	0.0124427	0.0735499
CHI3L1	0.345571	Yes	0.472085	0.0143988	0.0832627
ST2	0.812558	Yes	0.603857	0.0154249	0.0872983
hOSCAR	-0.237858	No	-0.124331	0.0181171	0.0986519
FGF-23	0.218661	Yes	0.601145	0.0181727	0.0986519
U-PAR	0.270747	Yes	0.28807	0.0192303	0.101249
SORT1	-0.0921477	No	-0.187516	0.0194125	0.101249
PRELP	-0.143434	No	-0.109073	0.0200201	0.101646
IL33	0.103065	Yes	0.207819	0.0202527	0.101646
CD244	-0.321398	No	-0.157832	0.0206956	0.101945
TNF-R2	0.220761	Yes	0.372845	0.0220487	0.106636
CD40-L	-0.302434	No	-0.44468	0.0235001	0.111625
CTSD	0.29265	Yes	0.283278	0.0272096	0.126978
HGF	0.608444	Yes	0.46455	0.0279207	0.127283
CD4	0.136625	Yes	0.179777	0.028232	0.127283
GH	-0.79682	No	-0.82003	0.0302487	0.134103
BNP	-0.783704	No	-0.419543	0.0347735	0.149354
FGF-5	-0.086406	No	-0.117389	0.035227	0.149354
SRC	-0.204102	No	-0.47978	0.0353734	0.149354
TFF3	0.025416	Yes	0.34918	0.0394835	0.164103
AMBP	-0.133814	No	-0.141842	0.0435515	0.178226
IL-12B	0.359131	Yes	0.381465	0.0460425	0.185565
PRTN3	0.455091	Yes	0.333808	0.048871	0.190732
CST5	0.200188	Yes	0.260249	0.0490814	0.190732
FS	0.28842	Yes	0.26501	0.0494756	0.190732
BLM hydrolase	0.332946	Yes	0.275206	0.0516153	0.196138
uPA	0.282023	Yes	0.186769	0.0525037	0.196704
SELE	0.478817	Yes	0.242602	0.0546886	0.20132
PI3	0.00551353	Yes	0.411584	0.0552493	0.20132
IL2	-0.143043	No	-0.133511	0.0570569	0.205096
PIgR	-0.139106	No	-0.114614	0.061636	0.218602
CDH5	-0.198306	No	-0.185435	0.0642971	0.224343
FGF-21	0.217781	Yes	0.636775	0.0649414	0.224343
CHIT1	0.259454	Yes	0.300144	0.0668164	0.226736
CPB1	0.235108	Yes	0.41593	0.068009	0.226736
TIMP4	-0.234508	No	-0.264612	0.0681912	0.226736
LTBR	0.136883	Yes	0.240834	0.0715556	0.234985
TWEAK	-0.209451	No	-0.225566	0.0745947	0.236865
IL13	-0.179179	No	-0.179651	0.0745953	0.236865
RETN	0.484708	Yes	0.342462	0.0747996	0.236865
IL-4RA	0.209669	Yes	0.202568	0.0765662	0.239607
IGFBP-2	0.250414	Yes	0.311526	0.0794019	0.245592
CCL25	0.0857592	Yes	0.247915	0.0818356	0.250058
CSF-1	-0.0529027	No	-0.117452	0.0840721	0.250058
TNF	0.375738	Yes	0.223643	0.0859911	0.250058
IFN-gamma	0.752097	Yes	0.745005	0.0860945	0.250058
LEP	-0.0250952	No	-0.459252	0.0863467	0.250058
4E-BP1	0.496842	Yes	0.466684	0.0864864	0.250058
PRSS27	-0.290785	No	-0.123853	0.0901817	0.257446
SCGB3A2	0.0369545	Yes	0.279268	0.0909772	0.257446
SPON2	-0.0853726	No	-0.0779244	0.0921875	0.257817
NT-proBNP	-0.946888	No	-0.506472	0.0930467	0.257817
STK4	-0.0993477	No	-0.309171	0.0947745	0.259897
CCL23	0.245274	Yes	0.234209	0.097601	0.264917
IL-27	-0.258073	No	-0.124049	0.101568	0.272901
CD163	-0.278395	No	-0.156826	0.106952	0.282938
FABP2	-0.54947	No	-0.450118	0.107431	0.282938
CTRC	-0.678098	No	-0.390161	0.109013	0.283673
IL-22 RA1	-0.112987	No	-0.205143	0.109843	0.283673
DECR1	0.368564	Yes	0.253207	0.11299	0.288992
SCF	-0.137103	No	-0.19172	0.121749	0.308432
LIF-R	-0.0599465	No	-0.104149	0.125332	0.314512
CCL4	0.230374	Yes	0.229329	0.131596	0.321744
TNFSF13B	0.140921	Yes	0.26712	0.132774	0.321744
NT-3	-0.181705	No	-0.137135	0.132836	0.321744
MMP-2	-0.238008	No	-0.187463	0.133052	0.321744
TFPI	0.149373	Yes	0.162448	0.139588	0.333207
IL-17RA	-0.295824	No	-0.186425	0.140298	0.333207
MMP7	0.0974588	Yes	0.11378	0.142825	0.336209
CXCL16	0.103246	Yes	0.194658	0.147423	0.341696
IL2-RA	0.0967606	Yes	0.199071	0.147726	0.341696
FABP4	0.167173	Yes	0.352255	0.150901	0.346033
TF	-0.0263631	No	-0.0994078	0.15256	0.346845
CPA1	0.238933	Yes	0.333121	0.154596	0.348496
VEGFA	0.1539	Yes	0.133876	0.156563	0.349965
EPHB4	0.0965484	Yes	0.184192	0.160885	0.356628
CTSZ	0.112501	Yes	0.135146	0.167064	0.365287
AGRP	0.311689	Yes	0.232068	0.167538	0.365287
CA5A	0.219983	Yes	0.371203	0.171015	0.369837
CD6	-0.260834	No	-0.120485	0.182043	0.390512
IL-20	-0.157554	No	-0.0972635	0.183967	0.391481
IGFBP-7	0.135058	Yes	0.180496	0.187656	0.396162
IgG Fc receptor II-b	-0.30235	No	-0.135881	0.190835	0.397154
PSGL-1	-0.122957	No	-0.093368	0.191813	0.397154
MMP12	0.176208	Yes	0.205612	0.192714	0.397154
HAOX1	0.37111	Yes	0.279712	0.195657	0.397154
CXCL9	0.238047	Yes	0.231255	0.196803	0.397154
ADAM-TS13	-0.190648	No	-0.129016	0.197084	0.397154
KLK6	0.131672	Yes	0.174372	0.204331	0.408662
TIE2	-0.11322	No	-0.0879732	0.207219	0.411345
MMP-1	-0.276269	No	-0.204805	0.227767	0.445984
FAS	0.100357	Yes	0.14847	0.228663	0.445984
TNFRSF11A	0.152402	Yes	0.141925	0.229698	0.445984
PDGF subunit A	0.116642	Yes	0.210617	0.233152	0.44941
TSLP	0.0832208	Yes	0.116795	0.235843	0.451325
IL18	0.217641	Yes	0.0995391	0.238651	0.452697
IL-6RA	0.0398016	Yes	0.159124	0.240169	0.452697
CD5	0.0910055	Yes	0.0858986	0.241665	0.452697
GT	0.331861	Yes	0.290017	0.245287	0.455434
IGFBP-1	0.296012	Yes	0.348973	0.246551	0.455434
CD93	-0.228911	No	-0.137988	0.248773	0.456245
ICAM-2	0.0827825	Yes	0.116925	0.251246	0.456245
ITGB2	0.104632	Yes	0.122459	0.252135	0.456245
SERPINA12	-0.572897	No	-0.319414	0.256903	0.461731
PAPPA	-0.018339	No	-0.175742	0.271468	0.484634
GLO1	0.203927	Yes	0.217092	0.275477	0.488513
CCL24	-0.333464	No	-0.242791	0.280308	0.490726
CD8A	0.184865	Yes	0.243283	0.280415	0.490726
SPON1	-0.10744	No	-0.108709	0.283668	0.490997
PD-L2	-0.169058	No	-0.0672191	0.284261	0.490997
HO-1	-0.0434728	No	-0.120198	0.288543	0.495177
AXL	-0.269614	No	-0.131226	0.298932	0.509717
Flt3L	0.18607	Yes	0.153364	0.304335	0.511358
PRSS8	-0.0893568	No	-0.0698715	0.306681	0.511358
SHPS-1	0.0947796	Yes	0.123897	0.307376	0.511358
TNF-R1	0.0711132	Yes	0.140856	0.307584	0.511358
ALCAM	-0.0951889	No	-0.0870341	0.313124	0.517335
CSTB	0.158606	Yes	0.210232	0.316744	0.518985
TRAIL	-0.172633	No	-0.140673	0.318903	0.518985
Gal-9	-0.111781	No	-0.0861138	0.319976	0.518985
TNFSF14	-0.0765608	No	-0.211543	0.323096	0.52087
CDCP1	-0.106683	No	-0.0907266	0.345478	0.553597
PTX3	0.372405	Yes	0.157144	0.36711	0.584738
CNTN1	-0.126772	No	-0.0918795	0.37559	0.594684
VSIG2	0.101026	Yes	0.0979909	0.380627	0.598877
EGFR	0.0689781	Yes	0.0919008	0.382741	0.598877
SLAMF1	-0.081948	No	-0.0829169	0.390458	0.606094
MPO	0.23128	Yes	0.142703	0.398423	0.606094
XCL1	0.0557125	Yes	0.0773468	0.400076	0.606094
SIRT2	0.248976	Yes	0.150519	0.400625	0.606094
ACE2	0.137171	Yes	0.124985	0.401041	0.606094
PAR-1	-0.144534	No	-0.0516856	0.401431	0.606094
MCP-4	0.0700424	Yes	0.127251	0.403303	0.606094
ANGPT1	-0.0267299	No	-0.0810076	0.407937	0.606793
MCP-2	0.462094	Yes	0.176995	0.409218	0.606793
Notch 3	-0.201886	No	-0.0963198	0.412286	0.606793
NEMO	-0.0955595	No	-0.13107	0.413401	0.606793
THBS2	-0.0696913	No	-0.0498667	0.415174	0.606793
CCL20	0.182619	Yes	0.207459	0.428224	0.620435
PD-L1	0.25286	Yes	0.0623481	0.429173	0.620435
TNFRSF14	0.0161304	Yes	0.107706	0.438342	0.630265
IL7	0.22085	Yes	0.107956	0.448172	0.640934
DCN	0.0980157	Yes	0.0651215	0.454278	0.646192
GIF	0.164785	Yes	0.143036	0.472787	0.668944
IL-1 alpha	-0.12385	No	-0.133393	0.479486	0.674831
IL-24	-0.0826032	No	-0.0752474	0.486077	0.680508
LPL	0.169206	Yes	0.076231	0.502726	0.69463
IL10	0.206413	Yes	0.13031	0.502892	0.69463
CXCL11	0.42386	Yes	0.15851	0.503999	0.69463
AZU1	0.302658	Yes	0.186458	0.508416	0.697107
DLK-1	0.23983	Yes	0.12421	0.513298	0.698743
CASP-8	-0.024245	No	-0.0835269	0.515505	0.698743
KIM1	0.0355098	Yes	0.119832	0.51749	0.698743
CEACAM8	-0.111584	No	-0.150828	0.521358	0.70041
CCL17	-0.52507	No	-0.0890668	0.537555	0.718541
IL-2RB	-0.16175	No	-0.0445894	0.560012	0.744197
SELP	-0.0643291	No	-0.100435	0.562344	0.744197
CXCL5	-0.281588	No	-0.108002	0.571648	0.752765
CXCL10	0.679858	Yes	0.119685	0.576675	0.755643
PSP-D	-0.38127	No	-0.114239	0.584499	0.755643
IL-20RA	-0.0463022	No	-0.0433192	0.586926	0.755643
IL1RL2	-0.110722	No	-0.0479406	0.587839	0.755643
ADA	-0.075972	No	-0.0597983	0.588038	0.755643
FGF-19	-0.180723	No	-0.134714	0.603741	0.772092
IL-17A	0.217519	Yes	0.0843402	0.607142	0.772726
Dkk-1	-0.065043	No	-0.0366707	0.626372	0.782245
CTSL1	-0.0448651	No	-0.0335118	0.626978	0.782245
NRTN	0.129106	Yes	0.0400177	0.62832	0.782245
TNFB	0.0487326	Yes	0.0580179	0.631232	0.782245
SLAMF7	0.164463	Yes	0.0470877	0.632574	0.782245
OSM	0.264978	Yes	0.120463	0.636252	0.782245
EN-RAGE	0.394758	Yes	0.0995404	0.63665	0.782245
CCL11	-0.0803494	No	-0.0542805	0.638148	0.782245
IL-1RT1	0.0311648	Yes	0.0484656	0.646592	0.788961
Ep-CAM	0.21381	Yes	0.0819185	0.660379	0.802104
Gal-4	0.0242747	Yes	0.0791556	0.665929	0.805169
HB-EGF	0.138585	Yes	0.0525435	0.676749	0.814548
TNFRSF10C	0.028823	Yes	0.0574806	0.683285	0.81692
BMP-6	0.216875	Yes	0.054557	0.684861	0.81692
IL5	-0.155953	No	-0.0382747	0.721322	0.854816
MMP-9	0.139755	Yes	0.0891328	0.723058	0.854816
PECAM-1	-0.0103627	No	-0.0332099	0.744983	0.875891
ARTN	-0.0395193	No	-0.0260668	0.747471	0.875891
IL-18R1	0.425406	Yes	0.0283412	0.755895	0.881877
MMP-10	0.120321	Yes	0.0410782	0.769691	0.894051
LOX-1	-0.080659	No	-0.0586012	0.773198	0.89422
IL-10RA	-0.118243	No	-0.0151964	0.793761	0.914028
PGLYRP1	-0.01709	No	-0.0426403	0.803309	0.920079
PLC	0.107088	Yes	0.0322794	0.805934	0.920079
IL-10RB	-0.264371	No	-0.0199709	0.810718	0.920535
CX3CL1	0.0460982	Yes	0.0228497	0.817704	0.920535
GDNF	0.0778264	Yes	0.0211946	0.818703	0.920535
COL1A1	0.0869795	Yes	0.025843	0.820176	0.920535
TGM2	0.0222871	Yes	0.0388689	0.82502	0.922003
Gal-3	0.0645685	Yes	0.0270244	0.828416	0.922003
IL16	-0.0182759	No	-0.0262268	0.836141	0.924349
THPO	0.00612839	Yes	0.0163021	0.837474	0.924349
AP-N	-0.102617	No	-0.024324	0.841317	0.924754
LAP TGF-beta-1	0.0568519	Yes	0.0184928	0.853355	0.930804
TM	0.0195912	Yes	0.0122829	0.85382	0.930804
IL-1RT2	0.0158211	Yes	0.0265714	0.858303	0.931872
CXCL6	-0.251946	No	-0.0251384	0.862316	0.932423
CD40	-0.0354078	No	-0.0152257	0.869317	0.936187
RAGE	0.403026	Yes	0.018997	0.874122	0.937566
JAM-A	-0.00802619	No	-0.0200696	0.885	0.940304
STAMBP	0.109156	Yes	0.0223308	0.885827	0.940304
TGF-alpha	0.102675	Yes	0.0321366	0.88728	0.940304
PON3	0.0130486	Yes	0.019061	0.902985	0.949943
IDUA	-0.0626127	No	-0.010134	0.903517	0.949943
PGF	-0.00165895	No	-0.0126237	0.91687	0.957455
IL-15RA	-0.17004	No	-0.00809775	0.918621	0.957455
RARRES2	0.0940352	Yes	0.0124431	0.923141	0.957455
HSP 27	-0.0445682	No	-0.0109214	0.92506	0.957455
IL4	-0.0573872	No	-0.00977342	0.932212	0.961118
GDF-2	-0.287654	No	-0.00773773	0.946783	0.972372
CXCL1	-0.0239831	No	-0.00757875	0.960132	0.982289
MERTK	-0.047062	No	-0.00298581	0.970275	0.988862
CCL16	-0.3638	No	-0.00542179	0.980979	0.992041
CASP-3	-0.110053	No	-0.0043553	0.981664	0.992041
TR	-0.000946961	No	-0.00304728	0.984917	0.992041
TLT-2	0.00257711	Yes	0.00222443	0.988312	0.992041
PDGF subunit B	0.0160255	Yes	0.00068232	0.995441	0.995441
